# The impact of introduction of the 10-valent pneumococcal conjugate vaccine (PCV10) on pneumococcal carriage in Nigeria

**DOI:** 10.1101/2022.03.11.22271682

**Authors:** Aishatu L Adamu, J. Ojal, Isa A. Abubakar, Kofo Odeyemi, Musa M. Bello, Christy A.N. Okoromah, Boniface Karia, Angela Karani, Donald. Akech, Victor Inem, J. Anthony G Scott, Ifedayo M.O. Adetifa

## Abstract

**Background:** Pneumococcal Conjugate Vaccines (PCVs) reduce the burden of pneumococcal disease by reducing nasopharyngeal acquisition and transmission of serotypes in the vaccines (vaccine-serotypes). Following introduction of the 10-valent PCV (PCV10) in Nigeria, we assessed the population-level impact of PCV introduction on pneumococcal carriage.

**Methods:** We conducted annual cross-sectional carriage and vaccination coverage surveys between 2016 and 2020 in rural and urban sites in Nigeria. We recruited a random sample of residents and used WHO-recommended laboratory methods to identify pneumococcal serotypes. We modelled prevalence ratios for the change in annual carriage prevalence using log-binomial regression, and explored the association between vaccination coverage in children <5 years and changes in the population-level vaccine-serotype carriage.

**Findings:** We enrolled 4,684 and 3,653 participants for the carriage surveys and 2,135 and 1,106 children for the coverage surveys in the rural and urban sites, respectively. Carriage prevalence of vaccine-serotypes declined steadily with increasing levels of PCV10 coverage among children aged <5 years. From 2016 to 2020, coverage with three doses of PCV10 increased from 7% to 59% and from 15% to 81% in the rural and urban sites, respectively. Prevalence ratios for the annual change in vaccine-serotype carriage in participants aged <5 years and ≥5 years were 0.84 (95% CI:0.79-0.89) and 0.86 (95%CI:0.80-0.89) in the rural, and 0.69 (95% CI:0.62-0.77), and 0.83 (95% CI:0.74-0.93) in the urban sites.

**Conclusions:** We found significant reduction in vaccine-serotype carriage at a population level following a steady increase in PCV10 coverage, indicating direct and indirect vaccine effects.
