## Supplementary material for "The impact of introduction of the 10-valent pneumococcal conjugate vaccine (PCV10) on pneumococcal carriage in Nigeria": S2 Table

### Sheet: Sheet1
S2 Table: No of serotypes identified and prevalence, for each serotype by site, age group and survey
site	age group	serotype gr	carriage	total	serotype	prevalence (95% CI)	survey
Rural	<5	vt	48	296	19F	16.22 (11.96,21.5)	1
Rural	<5	nvt	42	296	6A	14.19 (10.23,19.18)	1
Rural	<5	vt	31	296	23F	10.47 (7.12,14.87)	1
Rural	<5	vt	15	296	6B	5.07 (2.84,8.36)	1
Rural	<5	nvt	10	296	11A	3.38 (1.62,6.21)	1
Rural	<5	nvt	9	296	15C	3.04 (1.39,5.77)	1
Rural	<5	vt	9	296	14	3.04 (1.39,5.77)	1
Rural	<5	nvt	8	296	19A	2.7 (1.17,5.33)	1
Rural	<5	vt	8	296	4	2.7 (1.17,5.33)	1
Rural	<5	nvt	7	296	23B	2.36 (.95,4.87)	1
Rural	<5	vt	7	296	9V	2.36 (.95,4.87)	1
Rural	<5	nvt	6	296	3	2.03 (.74,4.41)	1
Rural	<5	nvt	6	296	21	2.03 (.74,4.41)	1
Rural	<5	nvt	6	296	34	2.03 (.74,4.41)	1
Rural	<5	vt	5	296	18C	1.69 (.55,3.94)	1
Rural	<5	nvt	5	296	NT	1.69 (.55,3.94)	1
Rural	<5	nvt	4	296	20	1.35 (.37,3.46)	1
Rural	<5	nvt	4	296	15B	1.35 (.37,3.46)	1
Rural	<5	nvt	4	296	19B	1.35 (.37,3.46)	1
Rural	<5	nvt	3	296	28F	1.01 (.21,2.96)	1
Rural	<5	nvt	3	296	35B	1.01 (.21,2.96)	1
Rural	<5	nvt	3	296	17F	1.01 (.21,2.96)	1
Rural	<5	nvt	3	296	9L	1.01 (.21,2.96)	1
Rural	<5	nvt	2	296	22F	.68 (.08,2.44)	1
Rural	<5	nvt	2	296	13	.68 (.08,2.44)	1
Rural	<5	nvt	2	296	35F	.68 (.08,2.44)	1
Rural	<5	nvt	2	296	9A	.68 (.08,2.44)	1
Rural	<5	nvt	2	296	33F	.68 (.08,2.44)	1
Rural	<5	nvt	2	296	23A	.68 (.08,2.44)	1
Rural	<5	nvt	2	296	8	.68 (.08,2.44)	1
Rural	<5	vt	1	296	5	.34 (.01,1.88)	1
Rural	<5	nvt	1	296	18F	.34 (.01,1.88)	1
Rural	<5	nvt	1	296	18A	.34 (.01,1.88)	1
Rural	<5	nvt	1	296	7C	.34 (.01,1.88)	1
Rural	<5	nvt	1	296	33B	.34 (.01,1.88)	1
Rural	<5	nvt	1	296	33D	.34 (.01,1.88)	1
Rural	<5	nvt	1	296	46	.34 (.01,1.88)	1
Rural	<5	nvt	1	296	15A	.34 (.01,1.88)	1
Rural	<5	nvt	1	296	10A	.34 (.01,1.88)	1
Rural	<5	nvt	1	296	16F	.34 (.01,1.88)	1
Rural	<5	nvt	1	296	39	.34 (.01,1.88)	1
Rural	≥5	vt	29	582	19F	4.98 (3.34,7.16)	1
Rural	≥5	nvt	25	582	3	4.3 (2.78,6.34)	1
Rural	≥5	nvt	24	582	6A	4.12 (2.64,6.14)	1
Rural	≥5	vt	20	582	23F	3.44 (2.1,5.31)	1
Rural	≥5	nvt	17	582	34	2.92 (1.7,4.68)	1
Rural	≥5	nvt	16	582	11A	2.75 (1.57,4.46)	1
Rural	≥5	vt	13	582	9V	2.23 (1.19,3.82)	1
Rural	≥5	nvt	13	582	21	2.23 (1.19,3.82)	1
Rural	≥5	nvt	13	582	20	2.23 (1.19,3.82)	1
Rural	≥5	nvt	13	582	NT	2.23 (1.19,3.82)	1
Rural	≥5	nvt	12	582	35B	2.06 (1.07,3.6)	1
Rural	≥5	vt	9	582	6B	1.55 (.71,2.94)	1
Rural	≥5	vt	9	582	4	1.55 (.71,2.94)	1
Rural	≥5	nvt	8	582	8	1.37 (.59,2.71)	1
Rural	≥5	nvt	8	582	10A	1.37 (.59,2.71)	1
Rural	≥5	nvt	8	582	23A	1.37 (.59,2.71)	1
Rural	≥5	nvt	8	582	13	1.37 (.59,2.71)	1
Rural	≥5	nvt	8	582	15C	1.37 (.59,2.71)	1
Rural	≥5	nvt	8	582	28F	1.37 (.59,2.71)	1
Rural	≥5	vt	8	582	18C	1.37 (.59,2.71)	1
Rural	≥5	nvt	7	582	15A	1.2 (.48,2.48)	1
Rural	≥5	nvt	7	582	16F	1.2 (.48,2.48)	1
Rural	≥5	nvt	7	582	15B	1.2 (.48,2.48)	1
Rural	≥5	vt	6	582	14	1.03 (.38,2.24)	1
Rural	≥5	nvt	6	582	31	1.03 (.38,2.24)	1
Rural	≥5	nvt	6	582	35F	1.03 (.38,2.24)	1
Rural	≥5	nvt	5	582	10F	.86 (.28,2)	1
Rural	≥5	nvt	5	582	17F	.86 (.28,2)	1
Rural	≥5	nvt	5	582	22F	.86 (.28,2)	1
Rural	≥5	nvt	5	582	19B	.86 (.28,2)	1
Rural	≥5	nvt	4	582	2	.69 (.19,1.76)	1
Rural	≥5	vt	3	582	7F	.52 (.11,1.51)	1
Rural	≥5	nvt	3	582	9L	.52 (.11,1.51)	1
Rural	≥5	nvt	3	582	37	.52 (.11,1.51)	1
Rural	≥5	nvt	3	582	19A	.52 (.11,1.51)	1
Rural	≥5	nvt	3	582	33F	.52 (.11,1.51)	1
Rural	≥5	nvt	2	582	46	.34 (.04,1.24)	1
Rural	≥5	nvt	2	582	33A	.34 (.04,1.24)	1
Rural	≥5	vt	2	582	1	.34 (.04,1.24)	1
Rural	≥5	nvt	2	582	40	.34 (.04,1.24)	1
Rural	≥5	nvt	2	582	23B	.34 (.04,1.24)	1
Rural	≥5	nvt	2	582	18A	.34 (.04,1.24)	1
Rural	≥5	nvt	2	582	48	.34 (.04,1.24)	1
Rural	≥5	nvt	2	582	9A	.34 (.04,1.24)	1
Rural	≥5	nvt	2	582	18B	.34 (.04,1.24)	1
Rural	≥5	nvt	1	582	32F	.17 (0,.96)	1
Rural	≥5	nvt	1	582	17A	.17 (0,.96)	1
Rural	≥5	nvt	1	582	24A	.17 (0,.96)	1
Rural	≥5	nvt	1	582	25F	.17 (0,.96)	1
Rural	≥5	nvt	1	582	36	.17 (0,.96)	1
Rural	≥5	nvt	1	582	18F	.17 (0,.96)	1
Rural	≥5	nvt	1	582	11D	.17 (0,.96)	1
Rural	≥5	nvt	1	582	11B	.17 (0,.96)	1
Rural	≥5	nvt	1	582	33B	.17 (0,.96)	1
Rural	≥5	nvt	1	582	22A	.17 (0,.96)	1
Rural	<5	vt	26	264	19F	9.85 (6.43,14.43)	2
Rural	<5	vt	26	264	23F	9.85 (6.43,14.43)	2
Rural	<5	nvt	25	264	6A	9.47 (6.13,13.98)	2
Rural	<5	nvt	17	264	19A	6.44 (3.75,10.31)	2
Rural	<5	nvt	16	264	16F	6.06 (3.46,9.84)	2
Rural	<5	nvt	11	264	11A	4.17 (2.08,7.46)	2
Rural	<5	nvt	10	264	20	3.79 (1.82,6.97)	2
Rural	<5	nvt	10	264	34	3.79 (1.82,6.97)	2
Rural	<5	vt	9	264	6B	3.41 (1.56,6.47)	2
Rural	<5	nvt	8	264	13	3.03 (1.31,5.97)	2
Rural	<5	nvt	7	264	21	2.65 (1.07,5.46)	2
Rural	<5	vt	7	264	9V	2.65 (1.07,5.46)	2
Rural	<5	nvt	6	264	3	2.27 (.83,4.95)	2
Rural	<5	vt	5	264	14	1.89 (.61,4.42)	2
Rural	<5	nvt	4	264	19B	1.52 (.41,3.88)	2
Rural	<5	nvt	4	264	31	1.52 (.41,3.88)	2
Rural	<5	nvt	4	264	15B	1.52 (.41,3.88)	2
Rural	<5	nvt	4	264	8	1.52 (.41,3.88)	2
Rural	<5	vt	3	264	18C	1.14 (.23,3.32)	2
Rural	<5	nvt	3	264	40	1.14 (.23,3.32)	2
Rural	<5	nvt	3	264	10A	1.14 (.23,3.32)	2
Rural	<5	nvt	3	264	33F	1.14 (.23,3.32)	2
Rural	<5	nvt	3	264	15C	1.14 (.23,3.32)	2
Rural	<5	nvt	3	264	15A	1.14 (.23,3.32)	2
Rural	<5	vt	3	264	4	1.14 (.23,3.32)	2
Rural	<5	nvt	2	264	10F	.76 (.09,2.74)	2
Rural	<5	nvt	2	264	35C	.76 (.09,2.74)	2
Rural	<5	nvt	2	264	9L	.76 (.09,2.74)	2
Rural	<5	nvt	2	264	35F	.76 (.09,2.74)	2
Rural	<5	nvt	2	264	17F	.76 (.09,2.74)	2
Rural	<5	nvt	2	264	38	.76 (.09,2.74)	2
Rural	<5	nvt	1	264	23A	.38 (.01,2.11)	2
Rural	<5	nvt	1	264	22F	.38 (.01,2.11)	2
Rural	<5	nvt	1	264	33C	.38 (.01,2.11)	2
Rural	<5	nvt	1	264	28F	.38 (.01,2.11)	2
Rural	<5	nvt	1	264	23B	.38 (.01,2.11)	2
Rural	<5	nvt	1	264	35A	.38 (.01,2.11)	2
Rural	<5	nvt	1	264	32A	.38 (.01,2.11)	2
Rural	<5	nvt	1	264	42	.38 (.01,2.11)	2
Rural	≥5	nvt	31	615	3	5.04 (3.42,7.15)	2
Rural	≥5	vt	20	615	19F	3.25 (1.99,5.02)	2
Rural	≥5	nvt	20	615	34	3.25 (1.99,5.02)	2
Rural	≥5	nvt	18	615	20	2.93 (1.73,4.63)	2
Rural	≥5	nvt	17	615	13	2.76 (1.61,4.43)	2
Rural	≥5	nvt	17	615	8	2.76 (1.61,4.43)	2
Rural	≥5	nvt	17	615	11A	2.76 (1.61,4.43)	2
Rural	≥5	vt	17	615	4	2.76 (1.61,4.43)	2
Rural	≥5	vt	15	615	23F	2.44 (1.37,4.02)	2
Rural	≥5	nvt	15	615	16F	2.44 (1.37,4.02)	2
Rural	≥5	nvt	14	615	6A	2.28 (1.24,3.82)	2
Rural	≥5	nvt	10	615	33F	1.63 (.78,2.99)	2
Rural	≥5	vt	10	615	6B	1.63 (.78,2.99)	2
Rural	≥5	nvt	9	615	40	1.46 (.67,2.78)	2
Rural	≥5	vt	9	615	9V	1.46 (.67,2.78)	2
Rural	≥5	nvt	8	615	19A	1.3 (.56,2.56)	2
Rural	≥5	nvt	8	615	37	1.3 (.56,2.56)	2
Rural	≥5	nvt	8	615	10A	1.3 (.56,2.56)	2
Rural	≥5	vt	8	615	18C	1.3 (.56,2.56)	2
Rural	≥5	nvt	8	615	21	1.3 (.56,2.56)	2
Rural	≥5	nvt	8	615	19B	1.3 (.56,2.56)	2
Rural	≥5	nvt	8	615	17F	1.3 (.56,2.56)	2
Rural	≥5	nvt	7	615	35F	1.14 (.46,2.35)	2
Rural	≥5	nvt	7	615	31	1.14 (.46,2.35)	2
Rural	≥5	nvt	6	615	10F	.98 (.36,2.12)	2
Rural	≥5	nvt	6	615	22F	.98 (.36,2.12)	2
Rural	≥5	nvt	5	615	36	.81 (.26,1.9)	2
Rural	≥5	nvt	5	615	22A	.81 (.26,1.9)	2
Rural	≥5	nvt	5	615	15A	.81 (.26,1.9)	2
Rural	≥5	nvt	5	615	9L	.81 (.26,1.9)	2
Rural	≥5	nvt	5	615	35A	.81 (.26,1.9)	2
Rural	≥5	nvt	5	615	33C	.81 (.26,1.9)	2
Rural	≥5	nvt	4	615	15B	.65 (.18,1.67)	2
Rural	≥5	nvt	4	615	28F	.65 (.18,1.67)	2
Rural	≥5	nvt	3	615	18A	.49 (.1,1.43)	2
Rural	≥5	nvt	2	615	2	.33 (.04,1.17)	2
Rural	≥5	nvt	2	615	23B	.33 (.04,1.17)	2
Rural	≥5	nvt	2	615	33D	.33 (.04,1.17)	2
Rural	≥5	nvt	2	615	NT	.33 (.04,1.17)	2
Rural	≥5	vt	2	615	14	.33 (.04,1.17)	2
Rural	≥5	nvt	2	615	35C	.33 (.04,1.17)	2
Rural	≥5	nvt	2	615	24A	.33 (.04,1.17)	2
Rural	≥5	nvt	1	615	15F	.16 (0,.91)	2
Rural	≥5	nvt	1	615	33B	.16 (0,.91)	2
Rural	≥5	nvt	1	615	9A	.16 (0,.91)	2
Rural	≥5	nvt	1	615	24F	.16 (0,.91)	2
Rural	≥5	nvt	1	615	9N	.16 (0,.91)	2
Rural	≥5	nvt	1	615	38	.16 (0,.91)	2
Rural	≥5	nvt	1	615	48	.16 (0,.91)	2
Rural	≥5	nvt	1	615	32F	.16 (0,.91)	2
Rural	≥5	nvt	1	615	23A	.16 (0,.91)	2
Rural	≥5	nvt	1	615	12F	.16 (0,.91)	2
Rural	≥5	nvt	1	615	45	.16 (0,.91)	2
Rural	≥5	nvt	1	615	42	.16 (0,.91)	2
Rural	<5	nvt	26	304	6A	8.55 (5.59,12.53)	3
Rural	<5	nvt	23	304	19A	7.57 (4.8,11.35)	3
Rural	<5	vt	20	304	19F	6.58 (4.02,10.16)	3
Rural	<5	nvt	19	304	34	6.25 (3.76,9.76)	3
Rural	<5	vt	15	304	23F	4.93 (2.76,8.14)	3
Rural	<5	nvt	12	304	8	3.95 (2.04,6.9)	3
Rural	<5	nvt	12	304	11A	3.95 (2.04,6.9)	3
Rural	<5	nvt	11	304	10A	3.62 (1.81,6.47)	3
Rural	<5	vt	10	304	6B	3.29 (1.58,6.05)	3
Rural	<5	nvt	10	304	16F	3.29 (1.58,6.05)	3
Rural	<5	nvt	9	304	15A	2.96 (1.35,5.62)	3
Rural	<5	nvt	9	304	3	2.96 (1.35,5.62)	3
Rural	<5	nvt	9	304	15C	2.96 (1.35,5.62)	3
Rural	<5	nvt	8	304	13	2.63 (1.14,5.19)	3
Rural	<5	vt	8	304	9V	2.63 (1.14,5.19)	3
Rural	<5	nvt	8	304	21	2.63 (1.14,5.19)	3
Rural	<5	nvt	7	304	15B	2.3 (.93,4.74)	3
Rural	<5	vt	7	304	14	2.3 (.93,4.74)	3
Rural	<5	vt	6	304	18C	1.97 (.72,4.3)	3
Rural	<5	vt	5	304	7F	1.64 (.53,3.84)	3
Rural	<5	nvt	4	304	19B	1.32 (.36,3.37)	3
Rural	<5	nvt	3	304	22F	.99 (.2,2.88)	3
Rural	<5	nvt	3	304	9L	.99 (.2,2.88)	3
Rural	<5	vt	3	304	1	.99 (.2,2.88)	3
Rural	<5	nvt	3	304	25A	.99 (.2,2.88)	3
Rural	<5	vt	2	304	4	.66 (.08,2.38)	3
Rural	<5	nvt	2	304	42	.66 (.08,2.38)	3
Rural	<5	nvt	2	304	NT	.66 (.08,2.38)	3
Rural	<5	nvt	2	304	23A	.66 (.08,2.38)	3
Rural	<5	nvt	2	304	17F	.66 (.08,2.38)	3
Rural	<5	nvt	2	304	2	.66 (.08,2.38)	3
Rural	<5	nvt	2	304	23B	.66 (.08,2.38)	3
Rural	<5	nvt	2	304	33F	.66 (.08,2.38)	3
Rural	<5	nvt	2	304	20	.66 (.08,2.38)	3
Rural	<5	nvt	1	304	32A	.33 (.01,1.83)	3
Rural	<5	nvt	1	304	36	.33 (.01,1.83)	3
Rural	<5	nvt	1	304	18A	.33 (.01,1.83)	3
Rural	<5	nvt	1	304	24F	.33 (.01,1.83)	3
Rural	<5	nvt	1	304	39	.33 (.01,1.83)	3
Rural	<5	nvt	1	304	28F	.33 (.01,1.83)	3
Rural	<5	nvt	1	304	12F	.33 (.01,1.83)	3
Rural	<5	nvt	1	304	35F	.33 (.01,1.83)	3
Rural	<5	nvt	1	304	38	.33 (.01,1.83)	3
Rural	<5	nvt	1	304	10F	.33 (.01,1.83)	3
Rural	<5	nvt	1	304	40	.33 (.01,1.83)	3
Rural	<5	nvt	1	304	28A	.33 (.01,1.83)	3
Rural	≥5	nvt	33	695	8	4.75 (3.27,6.67)	3
Rural	≥5	nvt	25	695	3	3.6 (2.33,5.31)	3
Rural	≥5	nvt	23	695	16F	3.31 (2.1,4.97)	3
Rural	≥5	nvt	22	695	34	3.17 (1.98,4.79)	3
Rural	≥5	vt	20	695	23F	2.88 (1.76,4.44)	3
Rural	≥5	nvt	20	695	11A	2.88 (1.76,4.44)	3
Rural	≥5	nvt	19	695	6A	2.73 (1.65,4.27)	3
Rural	≥5	vt	18	695	18C	2.59 (1.53,4.09)	3
Rural	≥5	nvt	18	695	10A	2.59 (1.53,4.09)	3
Rural	≥5	nvt	17	695	21	2.45 (1.42,3.92)	3
Rural	≥5	nvt	15	695	19A	2.16 (1.21,3.56)	3
Rural	≥5	nvt	13	695	13	1.87 (1,3.2)	3
Rural	≥5	nvt	12	695	17F	1.73 (.89,3.02)	3
Rural	≥5	nvt	11	695	22A	1.58 (.79,2.83)	3
Rural	≥5	nvt	11	695	37	1.58 (.79,2.83)	3
Rural	≥5	nvt	10	695	20	1.44 (.69,2.65)	3
Rural	≥5	nvt	10	695	19B	1.44 (.69,2.65)	3
Rural	≥5	vt	9	695	4	1.29 (.59,2.46)	3
Rural	≥5	vt	9	695	6B	1.29 (.59,2.46)	3
Rural	≥5	vt	8	695	1	1.15 (.5,2.27)	3
Rural	≥5	nvt	8	695	24F	1.15 (.5,2.27)	3
Rural	≥5	nvt	8	695	33F	1.15 (.5,2.27)	3
Rural	≥5	vt	8	695	19F	1.15 (.5,2.27)	3
Rural	≥5	nvt	7	695	25A	1.01 (.4,2.08)	3
Rural	≥5	nvt	7	695	15A	1.01 (.4,2.08)	3
Rural	≥5	vt	6	695	7F	.86 (.32,1.88)	3
Rural	≥5	nvt	6	695	22F	.86 (.32,1.88)	3
Rural	≥5	nvt	6	695	31	.86 (.32,1.88)	3
Rural	≥5	nvt	5	695	10F	.72 (.23,1.68)	3
Rural	≥5	nvt	5	695	15B	.72 (.23,1.68)	3
Rural	≥5	nvt	5	695	15C	.72 (.23,1.68)	3
Rural	≥5	nvt	5	695	23A	.72 (.23,1.68)	3
Rural	≥5	vt	5	695	9V	.72 (.23,1.68)	3
Rural	≥5	nvt	5	695	18F	.72 (.23,1.68)	3
Rural	≥5	nvt	5	695	33B	.72 (.23,1.68)	3
Rural	≥5	nvt	4	695	2	.58 (.16,1.47)	3
Rural	≥5	nvt	4	695	45	.58 (.16,1.47)	3
Rural	≥5	nvt	4	695	38	.58 (.16,1.47)	3
Rural	≥5	nvt	4	695	36	.58 (.16,1.47)	3
Rural	≥5	nvt	4	695	6C	.58 (.16,1.47)	3
Rural	≥5	nvt	3	695	35F	.43 (.09,1.26)	3
Rural	≥5	nvt	3	695	33C	.43 (.09,1.26)	3
Rural	≥5	nvt	3	695	32F	.43 (.09,1.26)	3
Rural	≥5	nvt	3	695	40	.43 (.09,1.26)	3
Rural	≥5	nvt	3	695	18A	.43 (.09,1.26)	3
Rural	≥5	vt	3	695	14	.43 (.09,1.26)	3
Rural	≥5	vt	2	695	5	.29 (.03,1.04)	3
Rural	≥5	nvt	2	695	35A	.29 (.03,1.04)	3
Rural	≥5	nvt	2	695	39	.29 (.03,1.04)	3
Rural	≥5	nvt	2	695	28F	.29 (.03,1.04)	3
Rural	≥5	nvt	2	695	48	.29 (.03,1.04)	3
Rural	≥5	nvt	1	695	12F	.14 (0,.8)	3
Rural	≥5	nvt	1	695	23B	.14 (0,.8)	3
Rural	≥5	nvt	1	695	9L	.14 (0,.8)	3
Rural	≥5	nvt	1	695	35B	.14 (0,.8)	3
Rural	≥5	nvt	1	695	NT	.14 (0,.8)	3
Rural	≥5	nvt	1	695	28A	.14 (0,.8)	3
Rural	≥5	nvt	1	695	24A	.14 (0,.8)	3
Rural	≥5	nvt	1	695	15F	.14 (0,.8)	3
Rural	≥5	nvt	1	695	17A	.14 (0,.8)	3
Rural	≥5	nvt	1	695	9N	.14 (0,.8)	3
Rural	≥5	nvt	1	695	35C	.14 (0,.8)	3
Rural	<5	nvt	39	365	6A	10.68 (7.6,14.61)	4
Rural	<5	vt	25	365	23F	6.85 (4.43,10.11)	4
Rural	<5	nvt	25	365	19A	6.85 (4.43,10.11)	4
Rural	<5	nvt	21	365	16F	5.75 (3.56,8.79)	4
Rural	<5	nvt	21	365	11A	5.75 (3.56,8.79)	4
Rural	<5	vt	18	365	19F	4.93 (2.92,7.79)	4
Rural	<5	vt	14	365	6B	3.84 (2.1,6.44)	4
Rural	<5	nvt	13	365	19B	3.56 (1.9,6.09)	4
Rural	<5	vt	11	365	18C	3.01 (1.5,5.39)	4
Rural	<5	nvt	11	365	15B	3.01 (1.5,5.39)	4
Rural	<5	nvt	11	365	15A	3.01 (1.5,5.39)	4
Rural	<5	nvt	9	365	21	2.47 (1.13,4.68)	4
Rural	<5	nvt	7	365	6C	1.92 (.77,3.95)	4
Rural	<5	nvt	7	365	42	1.92 (.77,3.95)	4
Rural	<5	nvt	7	365	3	1.92 (.77,3.95)	4
Rural	<5	nvt	7	365	34	1.92 (.77,3.95)	4
Rural	<5	nvt	6	365	20	1.64 (.6,3.58)	4
Rural	<5	nvt	6	365	NT	1.64 (.6,3.58)	4
Rural	<5	nvt	6	365	23B	1.64 (.6,3.58)	4
Rural	<5	nvt	5	365	13	1.37 (.44,3.2)	4
Rural	<5	nvt	5	365	23A	1.37 (.44,3.2)	4
Rural	<5	nvt	4	365	10F	1.1 (.3,2.81)	4
Rural	<5	vt	4	365	14	1.1 (.3,2.81)	4
Rural	<5	nvt	4	365	10A	1.1 (.3,2.81)	4
Rural	<5	nvt	3	365	6D	.82 (.17,2.4)	4
Rural	<5	nvt	3	365	35F	.82 (.17,2.4)	4
Rural	<5	nvt	3	365	17F	.82 (.17,2.4)	4
Rural	<5	nvt	3	365	8	.82 (.17,2.4)	4
Rural	<5	nvt	3	365	24A	.82 (.17,2.4)	4
Rural	<5	vt	3	365	4	.82 (.17,2.4)	4
Rural	<5	nvt	3	365	15C	.82 (.17,2.4)	4
Rural	<5	nvt	3	365	36	.82 (.17,2.4)	4
Rural	<5	nvt	2	365	33F	.55 (.07,1.98)	4
Rural	<5	nvt	2	365	35B	.55 (.07,1.98)	4
Rural	<5	vt	2	365	1	.55 (.07,1.98)	4
Rural	<5	nvt	2	365	31	.55 (.07,1.98)	4
Rural	<5	nvt	1	365	45	.27 (.01,1.53)	4
Rural	<5	nvt	1	365	11C	.27 (.01,1.53)	4
Rural	<5	nvt	1	365	24F	.27 (.01,1.53)	4
Rural	<5	nvt	1	365	18B	.27 (.01,1.53)	4
Rural	<5	nvt	1	365	35C	.27 (.01,1.53)	4
Rural	<5	nvt	1	365	9A	.27 (.01,1.53)	4
Rural	<5	nvt	1	365	25A	.27 (.01,1.53)	4
Rural	<5	nvt	1	365	32F	.27 (.01,1.53)	4
Rural	<5	nvt	1	365	9L	.27 (.01,1.53)	4
Rural	<5	nvt	1	365	22F	.27 (.01,1.53)	4
Rural	<5	nvt	1	365	35A	.27 (.01,1.53)	4
Rural	<5	nvt	1	365	18A	.27 (.01,1.53)	4
Rural	<5	nvt	1	365	37	.27 (.01,1.53)	4
Rural	≥5	nvt	19	611	3	3.11 (1.87,4.86)	4
Rural	≥5	nvt	19	611	16F	3.11 (1.87,4.86)	4
Rural	≥5	nvt	18	611	8	2.95 (1.75,4.66)	4
Rural	≥5	nvt	18	611	6A	2.95 (1.75,4.66)	4
Rural	≥5	nvt	16	611	34	2.62 (1.5,4.25)	4
Rural	≥5	nvt	16	611	37	2.62 (1.5,4.25)	4
Rural	≥5	nvt	15	611	13	2.45 (1.37,4.05)	4
Rural	≥5	vt	15	611	23F	2.45 (1.37,4.05)	4
Rural	≥5	vt	14	611	19F	2.29 (1.25,3.84)	4
Rural	≥5	nvt	14	611	11A	2.29 (1.25,3.84)	4
Rural	≥5	nvt	14	611	10A	2.29 (1.25,3.84)	4
Rural	≥5	nvt	12	611	NT	1.96 (1.01,3.43)	4
Rural	≥5	nvt	11	611	19A	1.8 (.9,3.22)	4
Rural	≥5	nvt	10	611	21	1.64 (.78,3.01)	4
Rural	≥5	nvt	10	611	18F	1.64 (.78,3.01)	4
Rural	≥5	nvt	9	611	35F	1.47 (.67,2.8)	4
Rural	≥5	nvt	9	611	19B	1.47 (.67,2.8)	4
Rural	≥5	vt	8	611	18C	1.31 (.57,2.58)	4
Rural	≥5	nvt	7	611	10F	1.15 (.46,2.36)	4
Rural	≥5	vt	7	611	1	1.15 (.46,2.36)	4
Rural	≥5	nvt	7	611	40	1.15 (.46,2.36)	4
Rural	≥5	nvt	6	611	23B	.98 (.36,2.14)	4
Rural	≥5	vt	6	611	6B	.98 (.36,2.14)	4
Rural	≥5	nvt	6	611	25A	.98 (.36,2.14)	4
Rural	≥5	nvt	6	611	42	.98 (.36,2.14)	4
Rural	≥5	nvt	6	611	20	.98 (.36,2.14)	4
Rural	≥5	nvt	6	611	22A	.98 (.36,2.14)	4
Rural	≥5	nvt	6	611	6C	.98 (.36,2.14)	4
Rural	≥5	nvt	5	611	36	.82 (.27,1.91)	4
Rural	≥5	nvt	5	611	35B	.82 (.27,1.91)	4
Rural	≥5	nvt	5	611	31	.82 (.27,1.91)	4
Rural	≥5	vt	5	611	9V	.82 (.27,1.91)	4
Rural	≥5	nvt	5	611	28F	.82 (.27,1.91)	4
Rural	≥5	vt	5	611	7F	.82 (.27,1.91)	4
Rural	≥5	nvt	4	611	18A	.65 (.18,1.68)	4
Rural	≥5	nvt	4	611	17F	.65 (.18,1.68)	4
Rural	≥5	vt	4	611	14	.65 (.18,1.68)	4
Rural	≥5	nvt	4	611	15B	.65 (.18,1.68)	4
Rural	≥5	nvt	4	611	11C	.65 (.18,1.68)	4
Rural	≥5	nvt	3	611	22F	.49 (.1,1.43)	4
Rural	≥5	nvt	3	611	33F	.49 (.1,1.43)	4
Rural	≥5	nvt	3	611	33C	.49 (.1,1.43)	4
Rural	≥5	nvt	3	611	15A	.49 (.1,1.43)	4
Rural	≥5	nvt	3	611	32A	.49 (.1,1.43)	4
Rural	≥5	nvt	3	611	15C	.49 (.1,1.43)	4
Rural	≥5	nvt	2	611	2	.33 (.04,1.18)	4
Rural	≥5	nvt	2	611	23A	.33 (.04,1.18)	4
Rural	≥5	vt	2	611	4	.33 (.04,1.18)	4
Rural	≥5	nvt	2	611	28A	.33 (.04,1.18)	4
Rural	≥5	nvt	2	611	25F	.33 (.04,1.18)	4
Rural	≥5	nvt	2	611	24F	.33 (.04,1.18)	4
Rural	≥5	nvt	2	611	9L	.33 (.04,1.18)	4
Rural	≥5	nvt	1	611	33B	.16 (0,.91)	4
Rural	≥5	nvt	1	611	35A	.16 (0,.91)	4
Rural	≥5	nvt	1	611	32F	.16 (0,.91)	4
Rural	≥5	nvt	1	611	7A	.16 (0,.91)	4
Rural	≥5	nvt	1	611	35C	.16 (0,.91)	4
Rural	≥5	nvt	1	611	11B	.16 (0,.91)	4
Rural	≥5	nvt	1	611	11D	.16 (0,.91)	4
Rural	≥5	nvt	1	611	29	.16 (0,.91)	4
Rural	≥5	nvt	1	611	24A	.16 (0,.91)	4
Rural	≥5	nvt	1	611	48	.16 (0,.91)	4
Rural	≥5	nvt	1	611	38	.16 (0,.91)	4
Rural	≥5	nvt	1	611	6D	.16 (0,.91)	4
Rural	≥5	nvt	1	611	43	.16 (0,.91)	4
Rural	<5	nvt	37	333	6A	11.11 (7.82,15.32)	5
Rural	<5	nvt	18	333	19A	5.41 (3.2,8.54)	5
Rural	<5	vt	18	333	19F	5.41 (3.2,8.54)	5
Rural	<5	vt	15	333	14	4.5 (2.52,7.43)	5
Rural	<5	nvt	15	333	11A	4.5 (2.52,7.43)	5
Rural	<5	vt	13	333	23F	3.9 (2.08,6.68)	5
Rural	<5	nvt	13	333	16F	3.9 (2.08,6.68)	5
Rural	<5	nvt	12	333	10A	3.6 (1.86,6.29)	5
Rural	<5	vt	11	333	6B	3.3 (1.65,5.91)	5
Rural	<5	nvt	10	333	13	3 (1.44,5.52)	5
Rural	<5	nvt	10	333	21	3 (1.44,5.52)	5
Rural	<5	nvt	9	333	15C	2.7 (1.24,5.13)	5
Rural	<5	nvt	9	333	34	2.7 (1.24,5.13)	5
Rural	<5	vt	7	333	18C	2.1 (.85,4.33)	5
Rural	<5	nvt	6	333	15A	1.8 (.66,3.92)	5
Rural	<5	nvt	6	333	19B	1.8 (.66,3.92)	5
Rural	<5	nvt	5	333	35C	1.5 (.49,3.5)	5
Rural	<5	nvt	5	333	NT	1.5 (.49,3.5)	5
Rural	<5	nvt	5	333	12F	1.5 (.49,3.5)	5
Rural	<5	nvt	5	333	15B	1.5 (.49,3.5)	5
Rural	<5	nvt	5	333	2	1.5 (.49,3.5)	5
Rural	<5	nvt	4	333	35F	1.2 (.33,3.08)	5
Rural	<5	nvt	4	333	3	1.2 (.33,3.08)	5
Rural	<5	nvt	4	333	20	1.2 (.33,3.08)	5
Rural	<5	nvt	3	333	9L	.9 (.19,2.63)	5
Rural	<5	vt	3	333	7F	.9 (.19,2.63)	5
Rural	<5	nvt	3	333	35B	.9 (.19,2.63)	5
Rural	<5	vt	3	333	9V	.9 (.19,2.63)	5
Rural	<5	nvt	2	333	22F	.6 (.07,2.17)	5
Rural	<5	nvt	2	333	33F	.6 (.07,2.17)	5
Rural	<5	nvt	2	333	17F	.6 (.07,2.17)	5
Rural	<5	nvt	2	333	33C	.6 (.07,2.17)	5
Rural	<5	nvt	2	333	23B	.6 (.07,2.17)	5
Rural	<5	nvt	2	333	35A	.6 (.07,2.17)	5
Rural	<5	vt	2	333	4	.6 (.07,2.17)	5
Rural	<5	nvt	2	333	33B	.6 (.07,2.17)	5
Rural	<5	nvt	2	333	40	.6 (.07,2.17)	5
Rural	<5	nvt	1	333	45	.3 (.01,1.67)	5
Rural	<5	nvt	1	333	22A	.3 (.01,1.67)	5
Rural	<5	nvt	1	333	23A	.3 (.01,1.67)	5
Rural	<5	nvt	1	333	38	.3 (.01,1.67)	5
Rural	<5	nvt	1	333	42	.3 (.01,1.67)	5
Rural	<5	nvt	1	333	6C	.3 (.01,1.67)	5
Rural	<5	nvt	1	333	31	.3 (.01,1.67)	5
Rural	<5	nvt	1	333	46	.3 (.01,1.67)	5
Rural	<5	nvt	1	333	9A	.3 (.01,1.67)	5
Rural	<5	nvt	1	333	48	.3 (.01,1.67)	5
Rural	<5	nvt	1	333	11F	.3 (.01,1.67)	5
Rural	<5	nvt	1	333	29	.3 (.01,1.67)	5
Rural	≥5	nvt	40	621	3	6.44 (4.6,8.77)	5
Rural	≥5	nvt	24	621	34	3.86 (2.48,5.75)	5
Rural	≥5	nvt	23	621	11A	3.7 (2.35,5.56)	5
Rural	≥5	nvt	23	621	16F	3.7 (2.35,5.56)	5
Rural	≥5	nvt	22	621	10A	3.54 (2.22,5.36)	5
Rural	≥5	nvt	17	621	37	2.74 (1.59,4.38)	5
Rural	≥5	nvt	15	621	19A	2.42 (1.35,3.98)	5
Rural	≥5	vt	14	621	18C	2.25 (1.23,3.78)	5
Rural	≥5	nvt	11	621	8	1.77 (.88,3.17)	5
Rural	≥5	nvt	11	621	6A	1.77 (.88,3.17)	5
Rural	≥5	nvt	11	621	15A	1.77 (.88,3.17)	5
Rural	≥5	nvt	11	621	2	1.77 (.88,3.17)	5
Rural	≥5	vt	10	621	23F	1.61 (.77,2.96)	5
Rural	≥5	nvt	10	621	36	1.61 (.77,2.96)	5
Rural	≥5	vt	10	621	19F	1.61 (.77,2.96)	5
Rural	≥5	nvt	9	621	20	1.45 (.66,2.75)	5
Rural	≥5	vt	9	621	4	1.45 (.66,2.75)	5
Rural	≥5	nvt	9	621	21	1.45 (.66,2.75)	5
Rural	≥5	nvt	8	621	35F	1.29 (.56,2.54)	5
Rural	≥5	vt	8	621	6B	1.29 (.56,2.54)	5
Rural	≥5	nvt	8	621	13	1.29 (.56,2.54)	5
Rural	≥5	nvt	7	621	31	1.13 (.45,2.32)	5
Rural	≥5	nvt	7	621	NT	1.13 (.45,2.32)	5
Rural	≥5	nvt	6	621	18F	.97 (.35,2.1)	5
Rural	≥5	nvt	5	621	35A	.81 (.26,1.88)	5
Rural	≥5	nvt	5	621	24A	.81 (.26,1.88)	5
Rural	≥5	nvt	5	621	35B	.81 (.26,1.88)	5
Rural	≥5	nvt	5	621	18A	.81 (.26,1.88)	5
Rural	≥5	vt	5	621	14	.81 (.26,1.88)	5
Rural	≥5	nvt	4	621	24F	.64 (.18,1.65)	5
Rural	≥5	nvt	4	621	9L	.64 (.18,1.65)	5
Rural	≥5	nvt	4	621	19B	.64 (.18,1.65)	5
Rural	≥5	nvt	4	621	32A	.64 (.18,1.65)	5
Rural	≥5	nvt	4	621	15B	.64 (.18,1.65)	5
Rural	≥5	nvt	3	621	25A	.48 (.1,1.41)	5
Rural	≥5	nvt	3	621	15C	.48 (.1,1.41)	5
Rural	≥5	nvt	3	621	32F	.48 (.1,1.41)	5
Rural	≥5	nvt	3	621	23B	.48 (.1,1.41)	5
Rural	≥5	nvt	3	621	33D	.48 (.1,1.41)	5
Rural	≥5	nvt	3	621	12F	.48 (.1,1.41)	5
Rural	≥5	nvt	3	621	42	.48 (.1,1.41)	5
Rural	≥5	nvt	3	621	38	.48 (.1,1.41)	5
Rural	≥5	nvt	3	621	22F	.48 (.1,1.41)	5
Rural	≥5	nvt	3	621	46	.48 (.1,1.41)	5
Rural	≥5	nvt	3	621	17F	.48 (.1,1.41)	5
Rural	≥5	vt	3	621	7F	.48 (.1,1.41)	5
Rural	≥5	nvt	2	621	6C	.32 (.04,1.16)	5
Rural	≥5	nvt	2	621	17A	.32 (.04,1.16)	5
Rural	≥5	nvt	2	621	33C	.32 (.04,1.16)	5
Rural	≥5	nvt	2	621	35C	.32 (.04,1.16)	5
Rural	≥5	nvt	2	621	28F	.32 (.04,1.16)	5
Rural	≥5	nvt	2	621	10F	.32 (.04,1.16)	5
Rural	≥5	nvt	2	621	23A	.32 (.04,1.16)	5
Rural	≥5	nvt	2	621	33B	.32 (.04,1.16)	5
Rural	≥5	nvt	1	621	7B	.16 (0,.9)	5
Rural	≥5	nvt	1	621	40	.16 (0,.9)	5
Rural	≥5	nvt	1	621	9N	.16 (0,.9)	5
Rural	≥5	vt	1	621	9V	.16 (0,.9)	5
Rural	≥5	nvt	1	621	11B	.16 (0,.9)	5
Rural	≥5	nvt	1	621	33F	.16 (0,.9)	5
Rural	≥5	nvt	1	621	7C	.16 (0,.9)	5
Urban	<5	vt	46	335	19F	13.73 (10.05,18.32)	1
Urban	<5	vt	35	335	6B	10.45 (7.28,14.53)	1
Urban	<5	nvt	26	335	6A	7.76 (5.07,11.37)	1
Urban	<5	vt	25	335	23F	7.46 (4.83,11.02)	1
Urban	<5	nvt	18	335	19A	5.37 (3.18,8.49)	1
Urban	<5	nvt	15	335	NT	4.48 (2.51,7.39)	1
Urban	<5	vt	12	335	14	3.58 (1.85,6.26)	1
Urban	<5	nvt	10	335	15B	2.99 (1.43,5.49)	1
Urban	<5	nvt	9	335	11A	2.69 (1.23,5.1)	1
Urban	<5	nvt	8	335	35B	2.39 (1.03,4.71)	1
Urban	<5	nvt	8	335	3	2.39 (1.03,4.71)	1
Urban	<5	vt	5	335	9V	1.49 (.48,3.48)	1
Urban	<5	nvt	4	335	21	1.19 (.33,3.06)	1
Urban	<5	nvt	4	335	11B	1.19 (.33,3.06)	1
Urban	<5	nvt	4	335	23B	1.19 (.33,3.06)	1
Urban	<5	nvt	4	335	16F	1.19 (.33,3.06)	1
Urban	<5	nvt	3	335	19B	.9 (.18,2.62)	1
Urban	<5	nvt	3	335	38	.9 (.18,2.62)	1
Urban	<5	vt	3	335	4	.9 (.18,2.62)	1
Urban	<5	nvt	2	335	31	.6 (.07,2.16)	1
Urban	<5	nvt	2	335	23A	.6 (.07,2.16)	1
Urban	<5	nvt	2	335	10A	.6 (.07,2.16)	1
Urban	<5	nvt	2	335	28F	.6 (.07,2.16)	1
Urban	<5	nvt	2	335	20	.6 (.07,2.16)	1
Urban	<5	nvt	1	335	37	.3 (.01,1.66)	1
Urban	<5	nvt	1	335	15C	.3 (.01,1.66)	1
Urban	<5	nvt	1	335	12F	.3 (.01,1.66)	1
Urban	<5	nvt	1	335	9L	.3 (.01,1.66)	1
Urban	<5	nvt	1	335	25A	.3 (.01,1.66)	1
Urban	<5	nvt	1	335	7C	.3 (.01,1.66)	1
Urban	<5	nvt	1	335	13	.3 (.01,1.66)	1
Urban	<5	nvt	1	335	34	.3 (.01,1.66)	1
Urban	≥5	vt	19	589	23F	3.23 (1.94,5.04)	1
Urban	≥5	vt	16	589	19F	2.72 (1.55,4.41)	1
Urban	≥5	nvt	16	589	6A	2.72 (1.55,4.41)	1
Urban	≥5	vt	14	589	6B	2.38 (1.3,3.99)	1
Urban	≥5	nvt	13	589	NT	2.21 (1.18,3.77)	1
Urban	≥5	nvt	13	589	11A	2.21 (1.18,3.77)	1
Urban	≥5	nvt	11	589	3	1.87 (.93,3.34)	1
Urban	≥5	nvt	9	589	19A	1.53 (.7,2.9)	1
Urban	≥5	vt	8	589	14	1.36 (.59,2.68)	1
Urban	≥5	vt	7	589	18C	1.19 (.48,2.45)	1
Urban	≥5	nvt	7	589	16F	1.19 (.48,2.45)	1
Urban	≥5	nvt	5	589	15A	.85 (.28,1.98)	1
Urban	≥5	nvt	5	589	23B	.85 (.28,1.98)	1
Urban	≥5	nvt	4	589	13	.68 (.19,1.74)	1
Urban	≥5	nvt	4	589	15B	.68 (.19,1.74)	1
Urban	≥5	vt	4	589	4	.68 (.19,1.74)	1
Urban	≥5	vt	4	589	9V	.68 (.19,1.74)	1
Urban	≥5	nvt	3	589	28F	.51 (.11,1.49)	1
Urban	≥5	nvt	3	589	31	.51 (.11,1.49)	1
Urban	≥5	nvt	3	589	20	.51 (.11,1.49)	1
Urban	≥5	nvt	2	589	11B	.34 (.04,1.23)	1
Urban	≥5	nvt	2	589	34	.34 (.04,1.23)	1
Urban	≥5	nvt	2	589	17A	.34 (.04,1.23)	1
Urban	≥5	nvt	2	589	48	.34 (.04,1.23)	1
Urban	≥5	nvt	2	589	10A	.34 (.04,1.23)	1
Urban	≥5	nvt	2	589	25A	.34 (.04,1.23)	1
Urban	≥5	nvt	2	589	39	.34 (.04,1.23)	1
Urban	≥5	nvt	2	589	12F	.34 (.04,1.23)	1
Urban	≥5	nvt	2	589	15C	.34 (.04,1.23)	1
Urban	≥5	vt	2	589	7F	.34 (.04,1.23)	1
Urban	≥5	nvt	1	589	11D	.17 (0,.95)	1
Urban	≥5	nvt	1	589	33A	.17 (0,.95)	1
Urban	≥5	nvt	1	589	35A	.17 (0,.95)	1
Urban	≥5	nvt	1	589	18B	.17 (0,.95)	1
Urban	≥5	nvt	1	589	40	.17 (0,.95)	1
Urban	≥5	nvt	1	589	37	.17 (0,.95)	1
Urban	≥5	nvt	1	589	9N	.17 (0,.95)	1
Urban	≥5	nvt	1	589	36	.17 (0,.95)	1
Urban	≥5	nvt	1	589	11C	.17 (0,.95)	1
Urban	≥5	nvt	1	589	35B	.17 (0,.95)	1
Urban	≥5	nvt	1	589	24A	.17 (0,.95)	1
Urban	≥5	nvt	1	589	8	.17 (0,.95)	1
Urban	≥5	nvt	1	589	21	.17 (0,.95)	1
Urban	≥5	nvt	1	589	22F	.17 (0,.95)	1
Urban	≥5	nvt	1	589	19B	.17 (0,.95)	1
Urban	<5	nvt	28	244	6A	11.48 (7.63,16.59)	2
Urban	<5	nvt	21	244	19A	8.61 (5.33,13.16)	2
Urban	<5	vt	19	244	6B	7.79 (4.69,12.16)	2
Urban	<5	vt	11	244	19F	4.51 (2.25,8.07)	2
Urban	<5	nvt	10	244	15B	4.1 (1.97,7.54)	2
Urban	<5	vt	10	244	23F	4.1 (1.97,7.54)	2
Urban	<5	nvt	8	244	15C	3.28 (1.42,6.46)	2
Urban	<5	vt	7	244	18C	2.87 (1.15,5.91)	2
Urban	<5	nvt	6	244	11A	2.46 (.9,5.35)	2
Urban	<5	nvt	6	244	16F	2.46 (.9,5.35)	2
Urban	<5	vt	4	244	9V	1.64 (.45,4.2)	2
Urban	<5	nvt	4	244	10A	1.64 (.45,4.2)	2
Urban	<5	nvt	4	244	3	1.64 (.45,4.2)	2
Urban	<5	vt	3	244	4	1.23 (.25,3.59)	2
Urban	<5	nvt	3	244	34	1.23 (.25,3.59)	2
Urban	<5	vt	2	244	14	.82 (.1,2.96)	2
Urban	<5	nvt	2	244	17F	.82 (.1,2.96)	2
Urban	<5	nvt	2	244	13	.82 (.1,2.96)	2
Urban	<5	nvt	2	244	37	.82 (.1,2.96)	2
Urban	<5	nvt	2	244	15A	.82 (.1,2.96)	2
Urban	<5	nvt	1	244	21	.41 (.01,2.28)	2
Urban	<5	nvt	1	244	19B	.41 (.01,2.28)	2
Urban	<5	nvt	1	244	35B	.41 (.01,2.28)	2
Urban	<5	nvt	1	244	23A	.41 (.01,2.28)	2
Urban	<5	nvt	1	244	12F	.41 (.01,2.28)	2
Urban	<5	nvt	1	244	31	.41 (.01,2.28)	2
Urban	<5	nvt	1	244	20	.41 (.01,2.28)	2
Urban	<5	nvt	1	244	15F	.41 (.01,2.28)	2
Urban	<5	nvt	1	244	38	.41 (.01,2.28)	2
Urban	<5	nvt	1	244	24F	.41 (.01,2.28)	2
Urban	≥5	nvt	26	699	3	3.72 (2.43,5.45)	2
Urban	≥5	vt	22	699	18C	3.15 (1.97,4.77)	2
Urban	≥5	nvt	22	699	16F	3.15 (1.97,4.77)	2
Urban	≥5	vt	21	699	19F	3 (1.86,4.59)	2
Urban	≥5	nvt	21	699	11A	3 (1.86,4.59)	2
Urban	≥5	nvt	17	699	15B	2.43 (1.42,3.89)	2
Urban	≥5	nvt	16	699	6A	2.29 (1.31,3.72)	2
Urban	≥5	nvt	15	699	13	2.15 (1.2,3.54)	2
Urban	≥5	vt	13	699	6B	1.86 (.99,3.18)	2
Urban	≥5	nvt	11	699	19A	1.57 (.79,2.82)	2
Urban	≥5	nvt	9	699	34	1.29 (.59,2.44)	2
Urban	≥5	nvt	8	699	15C	1.14 (.49,2.26)	2
Urban	≥5	nvt	8	699	21	1.14 (.49,2.26)	2
Urban	≥5	vt	8	699	9V	1.14 (.49,2.26)	2
Urban	≥5	vt	8	699	4	1.14 (.49,2.26)	2
Urban	≥5	nvt	8	699	8	1.14 (.49,2.26)	2
Urban	≥5	vt	6	699	23F	.86 (.32,1.87)	2
Urban	≥5	nvt	6	699	17F	.86 (.32,1.87)	2
Urban	≥5	nvt	5	699	20	.72 (.23,1.67)	2
Urban	≥5	nvt	4	699	10A	.57 (.16,1.47)	2
Urban	≥5	nvt	4	699	36	.57 (.16,1.47)	2
Urban	≥5	nvt	4	699	NT	.57 (.16,1.47)	2
Urban	≥5	vt	4	699	14	.57 (.16,1.47)	2
Urban	≥5	nvt	3	699	15A	.43 (.09,1.25)	2
Urban	≥5	nvt	3	699	40	.43 (.09,1.25)	2
Urban	≥5	nvt	3	699	38	.43 (.09,1.25)	2
Urban	≥5	nvt	3	699	35A	.43 (.09,1.25)	2
Urban	≥5	nvt	3	699	35B	.43 (.09,1.25)	2
Urban	≥5	nvt	3	699	11B	.43 (.09,1.25)	2
Urban	≥5	vt	2	699	7F	.29 (.03,1.03)	2
Urban	≥5	nvt	2	699	23B	.29 (.03,1.03)	2
Urban	≥5	nvt	2	699	31	.29 (.03,1.03)	2
Urban	≥5	nvt	1	699	28F	.14 (0,.8)	2
Urban	≥5	nvt	1	699	22F	.14 (0,.8)	2
Urban	≥5	nvt	1	699	33A	.14 (0,.8)	2
Urban	≥5	nvt	1	699	10F	.14 (0,.8)	2
Urban	≥5	nvt	1	699	7C	.14 (0,.8)	2
Urban	≥5	vt	1	699	1	.14 (0,.8)	2
Urban	≥5	nvt	1	699	37	.14 (0,.8)	2
Urban	≥5	nvt	1	699	19B	.14 (0,.8)	2
Urban	≥5	vt	1	699	5	.14 (0,.8)	2
Urban	<5	nvt	19	243	19A	7.82 (4.71,12.21)	3
Urban	<5	nvt	18	243	6A	7.41 (4.39,11.71)	3
Urban	<5	vt	17	243	19F	7 (4.08,11.2)	3
Urban	<5	vt	16	243	6B	6.58 (3.76,10.69)	3
Urban	<5	nvt	14	243	11A	5.76 (3.15,9.67)	3
Urban	<5	nvt	11	243	15B	4.53 (2.26,8.1)	3
Urban	<5	nvt	10	243	16F	4.12 (1.97,7.57)	3
Urban	<5	nvt	9	243	15C	3.7 (1.69,7.03)	3
Urban	<5	nvt	8	243	34	3.29 (1.42,6.49)	3
Urban	<5	vt	6	243	18C	2.47 (.91,5.37)	3
Urban	<5	vt	5	243	23F	2.06 (.67,4.8)	3
Urban	<5	nvt	4	243	3	1.65 (.45,4.21)	3
Urban	<5	nvt	4	243	21	1.65 (.45,4.21)	3
Urban	<5	nvt	3	243	10A	1.23 (.25,3.61)	3
Urban	<5	nvt	3	243	20	1.23 (.25,3.61)	3
Urban	<5	nvt	2	243	NT	.82 (.1,2.97)	3
Urban	<5	nvt	2	243	12F	.82 (.1,2.97)	3
Urban	<5	nvt	2	243	19B	.82 (.1,2.97)	3
Urban	<5	vt	2	243	14	.82 (.1,2.97)	3
Urban	<5	nvt	1	243	6C	.41 (.01,2.29)	3
Urban	<5	nvt	1	243	23B	.41 (.01,2.29)	3
Urban	<5	nvt	1	243	13	.41 (.01,2.29)	3
Urban	<5	vt	1	243	9V	.41 (.01,2.29)	3
Urban	<5	nvt	1	243	17F	.41 (.01,2.29)	3
Urban	<5	nvt	1	243	31	.41 (.01,2.29)	3
Urban	<5	nvt	1	243	35B	.41 (.01,2.29)	3
Urban	<5	nvt	1	243	42	.41 (.01,2.29)	3
Urban	<5	nvt	1	243	23A	.41 (.01,2.29)	3
Urban	<5	nvt	1	243	15A	.41 (.01,2.29)	3
Urban	≥5	nvt	22	689	11A	3.19 (2,4.83)	3
Urban	≥5	nvt	20	689	16F	2.9 (1.77,4.48)	3
Urban	≥5	vt	18	689	19F	2.61 (1.55,4.13)	3
Urban	≥5	nvt	16	689	19A	2.32 (1.33,3.77)	3
Urban	≥5	vt	15	689	6B	2.18 (1.22,3.59)	3
Urban	≥5	nvt	15	689	6A	2.18 (1.22,3.59)	3
Urban	≥5	nvt	12	689	3	1.74 (.9,3.04)	3
Urban	≥5	nvt	11	689	34	1.6 (.8,2.86)	3
Urban	≥5	nvt	11	689	NT	1.6 (.8,2.86)	3
Urban	≥5	vt	11	689	23F	1.6 (.8,2.86)	3
Urban	≥5	vt	10	689	18C	1.45 (.7,2.67)	3
Urban	≥5	nvt	10	689	10A	1.45 (.7,2.67)	3
Urban	≥5	nvt	8	689	8	1.16 (.5,2.29)	3
Urban	≥5	nvt	7	689	15B	1.02 (.41,2.09)	3
Urban	≥5	nvt	6	689	35C	.87 (.32,1.9)	3
Urban	≥5	nvt	6	689	13	.87 (.32,1.9)	3
Urban	≥5	vt	5	689	4	.73 (.24,1.69)	3
Urban	≥5	nvt	5	689	21	.73 (.24,1.69)	3
Urban	≥5	nvt	5	689	15A	.73 (.24,1.69)	3
Urban	≥5	nvt	4	689	20	.58 (.16,1.49)	3
Urban	≥5	vt	4	689	14	.58 (.16,1.49)	3
Urban	≥5	nvt	3	689	40	.44 (.09,1.27)	3
Urban	≥5	nvt	3	689	19B	.44 (.09,1.27)	3
Urban	≥5	nvt	2	689	37	.29 (.04,1.05)	3
Urban	≥5	nvt	2	689	22F	.29 (.04,1.05)	3
Urban	≥5	nvt	2	689	9L	.29 (.04,1.05)	3
Urban	≥5	nvt	2	689	18A	.29 (.04,1.05)	3
Urban	≥5	nvt	2	689	23B	.29 (.04,1.05)	3
Urban	≥5	nvt	2	689	35B	.29 (.04,1.05)	3
Urban	≥5	nvt	2	689	42	.29 (.04,1.05)	3
Urban	≥5	nvt	2	689	15C	.29 (.04,1.05)	3
Urban	≥5	nvt	1	689	24F	.15 (0,.81)	3
Urban	≥5	nvt	1	689	35F	.15 (0,.81)	3
Urban	≥5	nvt	1	689	22A	.15 (0,.81)	3
Urban	≥5	nvt	1	689	35A	.15 (0,.81)	3
Urban	≥5	nvt	1	689	33C	.15 (0,.81)	3
Urban	≥5	nvt	1	689	24A	.15 (0,.81)	3
Urban	≥5	vt	1	689	9V	.15 (0,.81)	3
Urban	≥5	nvt	1	689	11C	.15 (0,.81)	3
Urban	≥5	nvt	1	689	33F	.15 (0,.81)	3
Urban	≥5	nvt	1	689	28F	.15 (0,.81)	3
Urban	≥5	vt	1	689	7F	.15 (0,.81)	3
Urban	≥5	nvt	1	689	2	.15 (0,.81)	3
Urban	≥5	nvt	1	689	10F	.15 (0,.81)	3
Urban	≥5	nvt	1	689	17F	.15 (0,.81)	3
Urban	≥5	nvt	1	689	36	.15 (0,.81)	3
Urban	<5	nvt	14	185	19A	7.57 (4.14,12.7)	4
Urban	<5	nvt	9	185	15B	4.86 (2.22,9.24)	4
Urban	<5	vt	7	185	19F	3.78 (1.52,7.8)	4
Urban	<5	nvt	7	185	16F	3.78 (1.52,7.8)	4
Urban	<5	vt	7	185	6B	3.78 (1.52,7.8)	4
Urban	<5	nvt	6	185	15A	3.24 (1.19,7.06)	4
Urban	<5	nvt	6	185	11A	3.24 (1.19,7.06)	4
Urban	<5	nvt	5	185	6A	2.7 (.88,6.31)	4
Urban	<5	nvt	4	185	23B	2.16 (.59,5.54)	4
Urban	<5	nvt	4	185	38	2.16 (.59,5.54)	4
Urban	<5	vt	3	185	14	1.62 (.33,4.74)	4
Urban	<5	nvt	2	185	37	1.08 (.13,3.91)	4
Urban	<5	vt	2	185	23F	1.08 (.13,3.91)	4
Urban	<5	nvt	2	185	3	1.08 (.13,3.91)	4
Urban	<5	nvt	2	185	10A	1.08 (.13,3.91)	4
Urban	<5	nvt	1	185	12F	.54 (.01,3.01)	4
Urban	<5	nvt	1	185	34	.54 (.01,3.01)	4
Urban	<5	nvt	1	185	NT	.54 (.01,3.01)	4
Urban	<5	nvt	1	185	20	.54 (.01,3.01)	4
Urban	<5	vt	1	185	18C	.54 (.01,3.01)	4
Urban	<5	nvt	1	185	22F	.54 (.01,3.01)	4
Urban	<5	nvt	1	185	15C	.54 (.01,3.01)	4
Urban	<5	nvt	1	185	35B	.54 (.01,3.01)	4
Urban	<5	vt	1	185	9V	.54 (.01,3.01)	4
Urban	<5	vt	1	185	4	.54 (.01,3.01)	4
Urban	<5	nvt	1	185	8	.54 (.01,3.01)	4
Urban	<5	nvt	1	185	25A	.54 (.01,3.01)	4
Urban	≥5	nvt	17	666	11A	2.55 (1.49,4.09)	4
Urban	≥5	nvt	15	666	3	2.25 (1.26,3.71)	4
Urban	≥5	nvt	14	666	19A	2.1 (1.15,3.53)	4
Urban	≥5	vt	13	666	4	1.95 (1.04,3.34)	4
Urban	≥5	nvt	11	666	23B	1.65 (.82,2.96)	4
Urban	≥5	nvt	10	666	38	1.5 (.72,2.76)	4
Urban	≥5	vt	9	666	7F	1.35 (.62,2.57)	4
Urban	≥5	nvt	8	666	20	1.2 (.52,2.37)	4
